# Genetically predicted 25-Hydroxyvitamin D levels on Hypothyroidism: A two-sample Mendelian Randomization

**DOI:** 10.1101/2023.08.30.23294811

**Authors:** Mahdi Akbarzadeh, Sahand Tehrani Fateh, Aysan Moeinafshar, Danial Habibi, Amir Hossein Ghanooni, Amir Hesam Saeidian, Parisa Riahi, Maryam Zarkesh, Hossein Lanjanian, Mina Jahangiri, Maryam Moazzam-Jazi, Farshad Teymoori, Fereidoun Azizi, Mehdi Hedayati, Maryam Sadat Daneshpour

## Abstract

**Background:** Alterations in levels of 25-Hydroxyvitamin D have been associated with the risk of thyroid disease. This study uses Mendelian randomization (MR) to infer the possible causal association of 25-Hydroxyvitamin D with hypothyroidism.

**Methods:** We performed two-sample MR using the summary statistics data from genome-wide association studies (GWAS) from populations with European ancestry to infer the causality of genetically controlled levels of 25-Hydroxyvitamin D on the risk of hypothyroidism, Hashimoto’s thyroiditis, as well as biochemical parameters of thyroid diseases. The inverse-variance method (IVW) was used as the primary method to calculate the combined effect of all SNPs. Other methods were adopted to evaluate the stability and reliability of the results. Comprehensive sensitivity analyses were conducted to ensure that none of the MR analysis’s primary assumptions were violated.

**Results:** The results of the IVW analysis revealed a significant causal association between higher levels of 25-Hydroxyvitamin D and lower risk of hypothyroidism (beta = −0.197, 95% CI (− 0.301, −0.093); SE = 0.053, P_beta_ = 2.256×10^-4^) as well as increased levels of free T4 (beta = 0.204, 95% CI (0.305, 0.094); SE = 0.056, P_beta_ = 3.0506×10^−4^). On the other hand, no significant causality was determined for higher levels of 25-Hydroxyvitamin D in association with Hashimoto’s thyroiditis (beta=-0.047, 95% CI (−0.245, 0.151), p=0.641) and TSH levels (beta = −0.024, 95% CI (−0.099, - 0.051); P_beta_ = 0.524).

**Conclusion:** The results of this two-sample MR study provide evidence supporting the potential of 25-Hydroxyvitamin D supplementation in reducing the risk of hypothyroidism.
