## Supplementary material for "Genetically predicted 25-Hydroxyvitamin D levels on Hypothyroidism: A two-sample Mendelian Randomization": supplemantry tables

### Sheet: Sheet1
Title: Genetically predicted 25-Hydroxyvitamin D levels on hypothyroidism: A two-sample Mendelian Randomization Running title: Causal Relationship between 25-Hydroxyvitamin D Levels and Hypothyroidism Authors: 1. Mahdi Akbarzadeh; Ph.D., Cellular and Molecular Endocrine Research Center, Research Institute for Endocrine Sciences, Shahid Beheshti University of Medical Sciences, Tehran, Iran. Email:…

### Sheet: S1 (hypo)
rsid	chromosome coordinates (hg38)	HGNC Gene name	a1	a2	MAF in European population	consequence	protein position	amino acids change	ensembl accession
rs10085881	chr7:21538342	DNAH11	C	T	0.2773	upstream	-	-	ENSG00000105877
rs1038165	chr12:68272160	MDM1	C	T	0.4523	downstream	-	-	ENSG00000111554
rs10454087	chr17:42583623	FAM134C	C	T	0.7346	intron	-	-	ENSG00000141699
rs1047891	chr2:210675783	CPS1	A	C	0.3012	missense	1412	N/T	ENSG00000021826
rs10822145	chr10:63174788	JMJD1C	C	T	0.505	intron	-	-	ENSG00000171988
rs10859995	chr12:95981904	HAL	C	T	0.5755	intron	-	-	ENSG00000084110
rs11076175	chr16:56972466	CETP	A	G	0.7942	intron	-	-	ENSG00000087237
rs11182428	chr12:38132585	RNA5SP358	C	T	0.5129	intergenic	-	-	-
rs1149608	chr11:76783884	TSKU	T	C	0.1471	intron	-	-	ENSG00000182704
rs11542462	chr16:82000205	SDR42E1	A	G	0.1511	stop_lost	30	*/Q	ENSG00000184860
rs12056768	chr8:115976302	LINC00536	G	T	0.5755	intron	-	-	ENSG00000249917
rs12123821	chr1:152206676	FLG-AS1	C	T	0.9563	intron	-	-	ENSG00000237975
rs12317268	chr12:21199607	SLCO1B1	A	G	0.8221	intron	-	-	ENSG00000134538
rs1260326	chr2:27508073	GCKR	C	T	0.5895	missense	446	P/L	ENSG00000084734
rs12949853	chr17:7667560	TP53	A	G	0.7753	intron	-	-	ENSG00000141510
rs13284054	chr9:104906792	ABCA1	C	T	0.1262	intron	-	-	ENSG00000165029
rs138072379	chr11:14311448	RRAS2	C	T	0.9801	intron	-	-	ENSG00000262489
rs142004400	chr14:50362842	CDKL1	A	C	0.9712	intron	-	-	ENSG00000100490
rs142158911	chr19:11079858	LDLR	A	G	0.1123	intergenic	-	-	-
rs143488652	chr11:13487064	PTH	A	G	0.9881	downstream	-	-	ENSG00000152266
rs146128209	chr11:14662137	PDE3B	A	G	0.9433	intron	-	-	ENSG00000261923
rs1532085	chr15:58391167	-	A	G	0.3648	-	-	-	-
rs1792287	chr11:71346865	FLJ42102	G	A	0.2724	intergenic	-	-	-
rs1800588	chr15:58431476	LIPC	C	T	0.7913	intron	-	-	ENSG00000166035
rs1858889	chr7:107477002	COG5	A	C	0.4901	intron	-	-	ENSG00000164597
rs189407772	chr4:99225517	RP11-696N14.1	A	G	0.9861	intron	-	-	-
rs1966478	chr5:119291624	TNFAIP8	T	C	0.2813	intron	-	-	ENSG00000145779
rs2012736	chr2:233713733	UGT1A5	C	A	0.9036	missense	248	L/I	ENSG00000240224
rs2037511	chr18:63698973	SERPINB11	A	G	0.1779	intron	-	-	ENSG00000206072
rs212100	chr19:47873738	SULT2A1	T	C	0.1501	intron	-	-	ENSG00000105398
rs2123930	chr15:99690828	MEF2A	A	G	0.2982	intron	-	-	ENSG00000068305
rs2131925	chr1:62560271	DOCK7	G	T	0.3052	intron	-	-	ENSG00000116641
rs2207132	chr20:40513876	LINC01728	G	A	0.9592	intergenic	-	-	-
rs2346264	chr7:133851598	EXOC4	A	C	0.2048	intron	-	-	ENSG00000131558
rs2642439	chr1:220797157	MARC1	A	G	0.2942	intron	-	-	ENSG00000186205
rs2659007	chr17:81243678	TEPSIN	G	A	0.5447	upstream	-	-	-
rs2756119	chr14:103535180	TRMT61A	G	A	0.5994	3_prime_UTR	-	-	ENSG00000166166
rs2847500	chr11:120243712	POU2F3	A	G	0.1421	intron	-	-	ENSG00000137709
rs2952289	chr17:68468273	RP11-120M18.2	T	C	0.7952	intron	-	-	-
rs34284484	chr13:55136096	RP11-78L16.1	G	T	0.2893	intron	-	-	-
rs34726834	chr8:26032090	EBF2	C	T	0.7306	intron	-	-	ENSG00000221818
rs35408430	chr1:17233700	PADI1	C	T	0.6382	intron	-	-	ENSG00000142623
rs3745669	chr19:11833037	ZNF440	C	T	0.3529	3_prime_UTR	-	-	ENSG00000171295
rs3814995	chr19:35851310	NPHS1	T	C	0.3111	missense	117	K/E	ENSG00000161270
rs3890624	chr4:165329916	MSMO1	G	A	0.3887	intron	-	-	ENSG00000052802
rs41301394	chr7:75983485	POR	C	T	0.7068	intron	-	-	ENSG00000127948
rs429358	chr19:44908684	APOE	C	T	0.1551	missense	130	R/C	ENSG00000130203
rs4364259	chr4:15890536	TAPT1-AS1	A	G	0.2147	intergenic	-	-	-
rs4418728	chr10:93079967	CYP26A1	G	T	0.5129	downstream	-	-	ENSG00000095596
rs4616820	chr4:56879315	DPP3P1	C	T	0.5249	intergenic	-	-	-
rs4846917	chr1:230163476	GALNT2	C	T	0.7823	intron	-	-	ENSG00000143641
rs512083	chr1:45561683	AKR1A1	C	T	0.4771	intron	-	-	ENSG00000117448
rs5771043	chr22:50428839	PPP6R2	A	G	0.326	intron	-	-	ENSG00000100239
rs58387006	chr2:32354931	BIRC6	A	C	0.7644	upstream	-	-	ENSG00000115760
rs6003465	chr22:23023333	MYO18B	C	T	0.3479	intergenic	-	-	-
rs62007299	chr15:77419377	PEAK1	A	G	0.6918	intron	-	-	ENSG00000173517
rs62115743	chr19:51011618	KLK9	C	T	0.9006	upstream	-	-	ENSG00000213022
rs6547409	chr2:20967337	RP11-116D2.1	C	T	0.9364	intergenic	-	-	-
rs6671730	chr1:2407700	PEX10	A	G	0.4195	intron	-	-	ENSG00000157911
rs6724965	chr2:100823689	NPAS2	A	G	0.8221	intron	-	-	ENSG00000170485
rs6782190	chr3:85590522	CADM2	A	G	0.6491	intron	-	-	ENSG00000175161
rs6834488	chr4:87257767	RP11-529H2.1	C	T	0.5974	downstream	-	-	-
rs700065	chr9:123071390	RABGAP1	T	G	0.8509	intron	-	-	ENSG00000011454
rs71467497	chr11:70625309	SHANK2	C	T	0.0249	intron	-	-	ENSG00000162105
rs727857	chr2:58754832	LINC01122	G	A	0.4016	intron	-	-	ENSG00000233723
rs72834856	chr6:22801629	RP1-209A6.1	G	T	0.0755	intron	-	-	-
rs72940579	chr11:66414979	RP11-867G23.10	C	T	0.6869	intron	-	-	-
rs7439366	chr4:69098620	-	C	T	0.5149	-	-	-	-
rs7528419	chr1:109274570	CELSR2	A	G	0.7873	3_prime_UTR	-	-	ENSG00000143126
rs7569755	chr2:117890685	HTR5BP	A	G	0.2803	intron	-	-	ENSG00000125631
rs7657132	chr4:72550884	ADAMTS3	A	G	0.6899	intron	-	-	ENSG00000156140
rs7675923	chr4:71480155	SLC4A4	A	G	0.1561	intron	-	-	ENSG00000080493
rs77924615	chr16:20381010	PDILT	A	G	0.2038	intron	-	-	ENSG00000169340
rs8091117	chr18:31339831	DSG1	A	C	0.0905	missense	498	N/T	ENSG00000134760
rs8123293	chr20:54102016	RP13-379L11.3	A	G	0.8857	intergenic	-	-	-
rs9476310	chr6:60799829	RNU7-66P	C	T	0.5129	intergenic	-	-	-
rs9490317	chr6:121538353	RNU4-76P	C	T	0.4652	downstream	-	-	ENSG00000201379

### Sheet: S2 (HT)
rsid	chromosome coordinates (hg38)	HGNC Gene name	a1	a2	MAF in European population	consequence	protein position	amino acids change	ensembl accession
rs10085881	chr7:21538342	DNAH11	C	T	0.2773	upstream	-	-	ENSG00000105877
rs1038165	chr12:68272160	MDM1	C	T	0.4523	downstream	-	-	ENSG00000111554
rs10454087	chr17:42583623	FAM134C	C	T	0.7346	intron	-	-	ENSG00000141699
rs1047891	chr2:210675783	CPS1	A	C	0.3012	missense	1412	N/T	ENSG00000021826
rs10822145	chr10:63174788	JMJD1C	C	T	0.505	intron	-	-	ENSG00000171988
rs10859995	chr12:95981904	HAL	C	T	0.5755	intron	-	-	ENSG00000084110
rs10908469	chr1:155498941	ASH1L	A	C	0.7237	intron	-	-	ENSG00000116539
rs11076175	chr16:56972466	CETP	A	G	0.7942	intron	-	-	ENSG00000087237
rs11182428	chr12:38132585	RNA5SP358	C	T	0.5129	intergenic	-	-	-
rs1149608	chr11:76783884	TSKU	T	C	0.1471	intron	-	-	ENSG00000182704
rs11542462	chr16:82000205	SDR42E1	A	G	0.1511	stop_lost	30	*/Q	ENSG00000184860
rs117862422	chr11:13188516	RP11-413N13.1	C	T	0.0149	intergenic	-	-	-
rs12056768	chr8:115976302	LINC00536	G	T	0.5755	intron	-	-	ENSG00000249917
rs12123821	chr1:152206676	FLG-AS1	C	T	0.9563	intron	-	-	ENSG00000237975
rs12317268	chr12:21199607	SLCO1B1	A	G	0.8221	intron	-	-	ENSG00000134538
rs12949853	chr17:7667560	TP53	A	G	0.7753	intron	-	-	ENSG00000141510
rs13284054	chr9:104906792	ABCA1	C	T	0.1262	intron	-	-	ENSG00000165029
rs138072379	chr11:14311448	RRAS2	C	T	0.9801	intron	-	-	ENSG00000262489
rs142158911	chr19:11079858	LDLR	A	G	0.1123	intergenic	-	-	-
rs146128209	chr11:14662137	PDE3B	A	G	0.9433	intron	-	-	ENSG00000261923
rs1532085	chr15:58391167	-	A	G	0.3648	-	-	-	-
rs1792287	chr11:71346865	FLJ42102	G	A	0.2724	intergenic	-	-	-
rs1800588	chr15:58431476	LIPC	C	T	0.7913	intron	-	-	ENSG00000166035
rs1858889	chr7:107477002	COG5	A	C	0.4901	intron	-	-	ENSG00000164597
rs1966478	chr5:119291624	TNFAIP8	T	C	0.2813	intron	-	-	ENSG00000145779
rs2012736	chr2:233713733	UGT1A5	C	A	0.9036	missense	248	L/I	ENSG00000240224
rs2037511	chr18:63698973	SERPINB11	A	G	0.1779	intron	-	-	ENSG00000206072
rs212100	chr19:47873738	SULT2A1	T	C	0.1501	intron	-	-	ENSG00000105398
rs2123930	chr15:99690828	MEF2A	A	G	0.2982	intron	-	-	ENSG00000068305
rs2131925	chr1:62560271	DOCK7	G	T	0.3052	intron	-	-	ENSG00000116641
rs2207132	chr20:40513876	LINC01728	G	A	0.9592	intergenic	-	-	-
rs2248551	chr6:131603549	MED23	A	G	0.167	intron	-	-	ENSG00000112282
rs2642439	chr1:220797157	MARC1	A	G	0.2942	intron	-	-	ENSG00000186205
rs2659007	chr17:81243678	TEPSIN	G	A	0.5447	upstream	-	-	-
rs2756119	chr14:103535180	TRMT61A	G	A	0.5994	3_prime_UTR	-	-	ENSG00000166166
rs2847500	chr11:120243712	POU2F3	A	G	0.1421	intron	-	-	ENSG00000137709
rs2952289	chr17:68468273	RP11-120M18.2	T	C	0.7952	intron	-	-	-
rs34284484	chr13:55136096	RP11-78L16.1	G	T	0.2893	intron	-	-	-
rs34726834	chr8:26032090	EBF2	C	T	0.7306	intron	-	-	ENSG00000221818
rs35408430	chr1:17233700	PADI1	C	T	0.6382	intron	-	-	ENSG00000142623
rs3745669	chr19:11833037	ZNF440	C	T	0.3529	3_prime_UTR	-	-	ENSG00000171295
rs3814995	chr19:35851310	NPHS1	T	C	0.3111	missense	117	K/E	ENSG00000161270
rs3890624	chr4:165329916	MSMO1	G	A	0.3887	intron	-	-	ENSG00000052802
rs41301394	chr7:75983485	POR	C	T	0.7068	intron	-	-	ENSG00000127948
rs429358	chr19:44908684	APOE	C	T	0.1551	missense	130	R/C	ENSG00000130203
rs4364259	chr4:15890536	TAPT1-AS1	A	G	0.2147	intergenic	-	-	-
rs4418728	chr10:93079967	CYP26A1	G	T	0.5129	downstream	-	-	ENSG00000095596
rs4616820	chr4:56879315	DPP3P1	C	T	0.5249	intergenic	-	-	-
rs4694423	chr4:71688442	AC112518.3	A	C	0.4115	intergenic	-	-	-
rs4846917	chr1:230163476	GALNT2	C	T	0.7823	intron	-	-	ENSG00000143641
rs512083	chr1:45561683	AKR1A1	C	T	0.4771	intron	-	-	ENSG00000117448
rs532436	chr9:133274414	ABO	A	G	0.1859	intron	-	-	ENSG00000175164
rs5771043	chr22:50428839	PPP6R2	A	G	0.326	intron	-	-	ENSG00000100239
rs58387006	chr2:32354931	BIRC6	A	C	0.7644	upstream	-	-	ENSG00000115760
rs6003465	chr22:23023333	MYO18B	C	T	0.3479	intergenic	-	-	-
rs62007299	chr15:77419377	PEAK1	A	G	0.6918	intron	-	-	ENSG00000173517
rs62012766	chr15:63560635	USP3	C	T	0.1879	intron	-	-	ENSG00000140455
rs62115743	chr19:51011618	KLK9	C	T	0.9006	upstream	-	-	ENSG00000213022
rs6547409	chr2:20967337	RP11-116D2.1	C	T	0.9364	intergenic	-	-	-
rs6671730	chr1:2407700	PEX10	A	G	0.4195	intron	-	-	ENSG00000157911
rs6724965	chr2:100823689	NPAS2	A	G	0.8221	intron	-	-	ENSG00000170485
rs6782190	chr3:85590522	CADM2	A	G	0.6491	intron	-	-	ENSG00000175161
rs6834488	chr4:87257767	RP11-529H2.1	C	T	0.5974	downstream	-	-	-
rs700065	chr9:123071390	RABGAP1	T	G	0.8509	intron	-	-	ENSG00000011454
rs71297391	chr3:52342757	DNAH1	C	T	0.9443	intron	-	-	ENSG00000114841
rs71467497	chr11:70625309	SHANK2	C	T	0.0249	intron	-	-	ENSG00000162105
rs71601787	chr4:72000298	AC112518.3	A	G	0.2972	intergenic	-	-	-
rs727857	chr2:58754832	LINC01122	G	A	0.4016	intron	-	-	ENSG00000233723
rs72834856	chr6:22801629	RP1-209A6.1	G	T	0.0755	intron	-	-	-
rs7439366	chr4:69098620	-	C	T	0.5149	-	-	-	-
rs7528419	chr1:109274570	CELSR2	A	G	0.7873	3_prime_UTR	-	-	ENSG00000143126
rs7569755	chr2:117890685	HTR5BP	A	G	0.2803	intron	-	-	ENSG00000125631
rs7657132	chr4:72550884	ADAMTS3	A	G	0.6899	intron	-	-	ENSG00000156140
rs7675923	chr4:71480155	SLC4A4	A	G	0.1561	intron	-	-	ENSG00000080493
rs77924615	chr16:20381010	PDILT	A	G	0.2038	intron	-	-	ENSG00000169340
rs804281	chr8:11754356	GATA4	G	A	0.5666	intron	-	-	ENSG00000136574
rs8091117	chr18:31339831	DSG1	A	C	0.0905	missense	498	N/T	ENSG00000134760
rs8123293	chr20:54102016	RP13-379L11.3	A	G	0.8857	intergenic	-	-	-
rs9476310	chr6:60799829	RNU7-66P	C	T	0.5129	intergenic	-	-	-
rs9490317	chr6:121538353	RNU4-76P	C	T	0.4652	downstream	-	-	ENSG00000201379
rs9861009	chr3:141935843	RP11-271K21.12	C	T	0.7326	downstream	-	-	-

### Sheet: S3 (T4)
rsid	chromosome coordinates (hg38)	HGNC Gene name	a1	a2	MAF in European population	consequence	protein position	amino acids change	ensembl accession
rs10085881	chr7:21538342	DNAH11	C	T	0.2773	upstream	-	-	ENSG00000105877
rs1038165	chr12:68272160	MDM1	C	T	0.4523	downstream	-	-	ENSG00000111554
rs10454087	chr17:42583623	FAM134C	C	T	0.7346	intron	-	-	ENSG00000141699
rs1047891	chr2:210675783	CPS1	A	C	0.3012	missense	1412	N/T	ENSG00000021826
rs10822145	chr10:63174788	JMJD1C	C	T	0.505	intron	-	-	ENSG00000171988
rs10859995	chr12:95981904	HAL	C	T	0.5755	intron	-	-	ENSG00000084110
rs10908469	chr1:155498941	ASH1L	A	C	0.7237	intron	-	-	ENSG00000116539
rs11076175	chr16:56972466	CETP	A	G	0.7942	intron	-	-	ENSG00000087237
rs11182428	chr12:38132585	RNA5SP358	C	T	0.5129	intergenic	-	-	-
rs11542462	chr16:82000205	SDR42E1	A	G	0.1511	stop_lost	30	*/Q	ENSG00000184860
rs117862422	chr11:13188516	RP11-413N13.1	C	T	0.0149	intergenic	-	-	-
rs12056768	chr8:115976302	LINC00536	G	T	0.5755	intron	-	-	ENSG00000249917
rs12949853	chr17:7667560	TP53	A	G	0.7753	intron	-	-	ENSG00000141510
rs13284054	chr9:104906792	ABCA1	C	T	0.1262	intron	-	-	ENSG00000165029
rs138072379	chr11:14311448	RRAS2	C	T	0.9801	intron	-	-	ENSG00000262489
rs142004400	chr14:50362842	CDKL1	A	C	0.9712	intron	-	-	ENSG00000100490
rs142158911	chr19:11079858	LDLR	A	G	0.1123	intergenic	-	-	-
rs146128209	chr11:14662137	PDE3B	A	G	0.9433	intron	-	-	ENSG00000261923
rs1532085	chr15:58391167	-	A	G	0.3648	-	-	-	-
rs1792287	chr11:71346865	FLJ42102	G	A	0.2724	intergenic	-	-	-
rs1800588	chr15:58431476	LIPC	C	T	0.7913	intron	-	-	ENSG00000166035
rs1858889	chr7:107477002	COG5	A	C	0.4901	intron	-	-	ENSG00000164597
rs189407772	chr4:99225517	RP11-696N14.1	A	G	0.9861	intron	-	-	-
rs1966478	chr5:119291624	TNFAIP8	T	C	0.2813	intron	-	-	ENSG00000145779
rs2037511	chr18:63698973	SERPINB11	A	G	0.1779	intron	-	-	ENSG00000206072
rs2123930	chr15:99690828	MEF2A	A	G	0.2982	intron	-	-	ENSG00000068305
rs2131925	chr1:62560271	DOCK7	G	T	0.3052	intron	-	-	ENSG00000116641
rs2642439	chr1:220797157	MARC1	A	G	0.2942	intron	-	-	ENSG00000186205
rs2659007	chr17:81243678	TEPSIN	G	A	0.5447	upstream	-	-	-
rs2756119	chr14:103535180	TRMT61A	G	A	0.5994	3_prime_UTR	-	-	ENSG00000166166
rs2847500	chr11:120243712	POU2F3	A	G	0.1421	intron	-	-	ENSG00000137709
rs2952289	chr17:68468273	RP11-120M18.2	T	C	0.7952	intron	-	-	-
rs34284484	chr13:55136096	RP11-78L16.1	G	T	0.2893	intron	-	-	-
rs34726834	chr8:26032090	EBF2	C	T	0.7306	intron	-	-	ENSG00000221818
rs35408430	chr1:17233700	PADI1	C	T	0.6382	intron	-	-	ENSG00000142623
rs3745669	chr19:11833037	ZNF440	C	T	0.3529	3_prime_UTR	-	-	ENSG00000171295
rs3890624	chr4:165329916	MSMO1	G	A	0.3887	intron	-	-	ENSG00000052802
rs41301394	chr7:75983485	POR	C	T	0.7068	intron	-	-	ENSG00000127948
rs429358	chr19:44908684	APOE	C	T	0.1551	missense	130	R/C	ENSG00000130203
rs4364259	chr4:15890536	TAPT1-AS1	A	G	0.2147	intergenic	-	-	-
rs4418728	chr10:93079967	CYP26A1	G	T	0.5129	downstream	-	-	ENSG00000095596
rs4616820	chr4:56879315	DPP3P1	C	T	0.5249	intergenic	-	-	-
rs4846917	chr1:230163476	GALNT2	C	T	0.7823	intron	-	-	ENSG00000143641
rs532436	chr9:133274414	ABO	A	G	0.1859	intron	-	-	ENSG00000175164
rs5771043	chr22:50428839	PPP6R2	A	G	0.326	intron	-	-	ENSG00000100239
rs58387006	chr2:32354931	BIRC6	A	C	0.7644	upstream	-	-	ENSG00000115760
rs6003465	chr22:23023333	MYO18B	C	T	0.3479	intergenic	-	-	-
rs62007299	chr15:77419377	PEAK1	A	G	0.6918	intron	-	-	ENSG00000173517
rs62012766	chr15:63560635	USP3	C	T	0.1879	intron	-	-	ENSG00000140455
rs6547409	chr2:20967337	RP11-116D2.1	C	T	0.9364	intergenic	-	-	-
rs6671730	chr1:2407700	PEX10	A	G	0.4195	intron	-	-	ENSG00000157911
rs6724965	chr2:100823689	NPAS2	A	G	0.8221	intron	-	-	ENSG00000170485
rs6782190	chr3:85590522	CADM2	A	G	0.6491	intron	-	-	ENSG00000175161
rs6834488	chr4:87257767	RP11-529H2.1	C	T	0.5974	downstream	-	-	-
rs700065	chr9:123071390	RABGAP1	T	G	0.8509	intron	-	-	ENSG00000011454
rs71297391	chr3:52342757	DNAH1	C	T	0.9443	intron	-	-	ENSG00000114841
rs71601787	chr4:72000298	AC112518.3	A	G	0.2972	intergenic	-	-	-
rs727857	chr2:58754832	LINC01122	G	A	0.4016	intron	-	-	ENSG00000233723
rs72834856	chr6:22801629	RP1-209A6.1	G	T	0.0755	intron	-	-	-
rs73413596	chr12:111144826	CUX2	C	T	0.0855	intron	-	-	ENSG00000111249
rs7528419	chr1:109274570	CELSR2	A	G	0.7873	3_prime_UTR	-	-	ENSG00000143126
rs7569755	chr2:117890685	HTR5BP	A	G	0.2803	intron	-	-	ENSG00000125631
rs7657132	chr4:72550884	ADAMTS3	A	G	0.6899	intron	-	-	ENSG00000156140
rs7675923	chr4:71480155	SLC4A4	A	G	0.1561	intron	-	-	ENSG00000080493
rs804281	chr8:11754356	GATA4	G	A	0.5666	intron	-	-	ENSG00000136574
rs8091117	chr18:31339831	DSG1	A	C	0.0905	missense	498	N/T	ENSG00000134760
rs8123293	chr20:54102016	RP13-379L11.3	A	G	0.8857	intergenic	-	-	-
rs9476310	chr6:60799829	RNU7-66P	C	T	0.5129	intergenic	-	-	-
rs9490317	chr6:121538353	RNU4-76P	C	T	0.4652	downstream	-	-	ENSG00000201379
rs9861009	chr3:141935843	RP11-271K21.12	C	T	0.7326	downstream	-	-	-

### Sheet: S4 (TSH)
rsid	chromosome coordinates (hg38)	HGNC Gene name	a1	a2	MAF in European population	consequence	protein position	amino acids change	ensembl accession
rs10085881	chr7:21538342	DNAH11	C	T	0.2773	upstream	-	-	ENSG00000105877
rs1038165	chr12:68272160	MDM1	C	T	0.4523	downstream	-	-	ENSG00000111554
rs10454087	chr17:42583623	FAM134C	C	T	0.7346	intron	-	-	ENSG00000141699
rs1047891	chr2:210675783	CPS1	A	C	0.3012	missense	1412	N/T	ENSG00000021826
rs10822145	chr10:63174788	JMJD1C	C	T	0.505	intron	-	-	ENSG00000171988
rs10859995	chr12:95981904	HAL	C	T	0.5755	intron	-	-	ENSG00000084110
rs10908469	chr1:155498941	ASH1L	A	C	0.7237	intron	-	-	ENSG00000116539
rs11076175	chr16:56972466	CETP	A	G	0.7942	intron	-	-	ENSG00000087237
rs11182428	chr12:38132585	RNA5SP358	C	T	0.5129	intergenic	-	-	-
rs1149608	chr11:76783884	TSKU	T	C	0.1471	intron	-	-	ENSG00000182704
rs11542462	chr16:82000205	SDR42E1	A	G	0.1511	stop_lost	30	*/Q	ENSG00000184860
rs117862422	chr11:13188516	RP11-413N13.1	C	T	0.0149	intergenic	-	-	-
rs12056768	chr8:115976302	LINC00536	G	T	0.5755	intron	-	-	ENSG00000249917
rs12123821	chr1:152206676	FLG-AS1	C	T	0.9563	intron	-	-	ENSG00000237975
rs12317268	chr12:21199607	SLCO1B1	A	G	0.8221	intron	-	-	ENSG00000134538
rs12949853	chr17:7667560	TP53	A	G	0.7753	intron	-	-	ENSG00000141510
rs13284054	chr9:104906792	ABCA1	C	T	0.1262	intron	-	-	ENSG00000165029
rs138072379	chr11:14311448	RRAS2	C	T	0.9801	intron	-	-	ENSG00000262489
rs142004400	chr14:50362842	CDKL1	A	C	0.9712	intron	-	-	ENSG00000100490
rs142158911	chr19:11079858	LDLR	A	G	0.1123	intergenic	-	-	-
rs146128209	chr11:14662137	PDE3B	A	G	0.9433	intron	-	-	ENSG00000261923
rs149031696	chr11:14147388	SPON1	A	G	0.0119	intron	-	-	ENSG00000152268
rs1532085	chr15:58391167	-	A	G	0.3648	-	-	-	-
rs1792287	chr11:71346865	FLJ42102	G	A	0.2724	intergenic	-	-	-
rs1800588	chr15:58431476	LIPC	C	T	0.7913	intron	-	-	ENSG00000166035
rs182050989	chr1:26936054	NUDC	C	T	0.9662	intron	-	-	ENSG00000090273
rs1858889	chr7:107477002	COG5	A	C	0.4901	intron	-	-	ENSG00000164597
rs189407772	chr4:99225517	RP11-696N14.1	A	G	0.9861	intron	-	-	-
rs1966478	chr5:119291624	TNFAIP8	T	C	0.2813	intron	-	-	ENSG00000145779
rs2012736	chr2:233713733	UGT1A5	C	A	0.9036	missense	248	L/I	ENSG00000240224
rs2037511	chr18:63698973	SERPINB11	A	G	0.1779	intron	-	-	ENSG00000206072
rs212100	chr19:47873738	SULT2A1	T	C	0.1501	intron	-	-	ENSG00000105398
rs2123930	chr15:99690828	MEF2A	A	G	0.2982	intron	-	-	ENSG00000068305
rs2131925	chr1:62560271	DOCK7	G	T	0.3052	intron	-	-	ENSG00000116641
rs2248551	chr6:131603549	MED23	A	G	0.167	intron	-	-	ENSG00000112282
rs2642439	chr1:220797157	MARC1	A	G	0.2942	intron	-	-	ENSG00000186205
rs2659007	chr17:81243678	TEPSIN	G	A	0.5447	upstream	-	-	-
rs2756119	chr14:103535180	TRMT61A	G	A	0.5994	3_prime_UTR	-	-	ENSG00000166166
rs2847500	chr11:120243712	POU2F3	A	G	0.1421	intron	-	-	ENSG00000137709
rs2952289	chr17:68468273	RP11-120M18.2	T	C	0.7952	intron	-	-	-
rs34284484	chr13:55136096	RP11-78L16.1	G	T	0.2893	intron	-	-	-
rs34726834	chr8:26032090	EBF2	C	T	0.7306	intron	-	-	ENSG00000221818
rs35408430	chr1:17233700	PADI1	C	T	0.6382	intron	-	-	ENSG00000142623
rs3745669	chr19:11833037	ZNF440	C	T	0.3529	3_prime_UTR	-	-	ENSG00000171295
rs3890624	chr4:165329916	MSMO1	G	A	0.3887	intron	-	-	ENSG00000052802
rs41301394	chr7:75983485	POR	C	T	0.7068	intron	-	-	ENSG00000127948
rs429358	chr19:44908684	APOE	C	T	0.1551	missense	130	R/C	ENSG00000130203
rs4364259	chr4:15890536	TAPT1-AS1	A	G	0.2147	intergenic	-	-	-
rs4418728	chr10:93079967	CYP26A1	G	T	0.5129	downstream	-	-	ENSG00000095596
rs4616820	chr4:56879315	DPP3P1	C	T	0.5249	intergenic	-	-	-
rs4694423	chr4:71688442	AC112518.3	A	C	0.4115	intergenic	-	-	-
rs4846917	chr1:230163476	GALNT2	C	T	0.7823	intron	-	-	ENSG00000143641
rs512083	chr1:45561683	AKR1A1	C	T	0.4771	intron	-	-	ENSG00000117448
rs5771043	chr22:50428839	PPP6R2	A	G	0.326	intron	-	-	ENSG00000100239
rs58387006	chr2:32354931	BIRC6	A	C	0.7644	upstream	-	-	ENSG00000115760
rs6003465	chr22:23023333	MYO18B	C	T	0.3479	intergenic	-	-	-
rs62007299	chr15:77419377	PEAK1	A	G	0.6918	intron	-	-	ENSG00000173517
rs62012766	chr15:63560635	USP3	C	T	0.1879	intron	-	-	ENSG00000140455
rs62115743	chr19:51011618	KLK9	C	T	0.9006	upstream	-	-	ENSG00000213022
rs6547409	chr2:20967337	RP11-116D2.1	C	T	0.9364	intergenic	-	-	-
rs6671730	chr1:2407700	PEX10	A	G	0.4195	intron	-	-	ENSG00000157911
rs6724965	chr2:100823689	NPAS2	A	G	0.8221	intron	-	-	ENSG00000170485
rs6782190	chr3:85590522	CADM2	A	G	0.6491	intron	-	-	ENSG00000175161
rs6834488	chr4:87257767	RP11-529H2.1	C	T	0.5974	downstream	-	-	-
rs700065	chr9:123071390	RABGAP1	T	G	0.8509	intron	-	-	ENSG00000011454
rs71297391	chr3:52342757	DNAH1	C	T	0.9443	intron	-	-	ENSG00000114841
rs71467497	chr11:70625309	SHANK2	C	T	0.0249	intron	-	-	ENSG00000162105
rs71601787	chr4:72000298	AC112518.3	A	G	0.2972	intergenic	-	-	-
rs727857	chr2:58754832	LINC01122	G	A	0.4016	intron	-	-	ENSG00000233723
rs72834856	chr6:22801629	RP1-209A6.1	G	T	0.0755	intron	-	-	-
rs7439366	chr4:69098620	-	C	T	0.5149	-	-	-	-
rs7528419	chr1:109274570	CELSR2	A	G	0.7873	3_prime_UTR	-	-	ENSG00000143126
rs7569755	chr2:117890685	HTR5BP	A	G	0.2803	intron	-	-	ENSG00000125631
rs7657132	chr4:72550884	ADAMTS3	A	G	0.6899	intron	-	-	ENSG00000156140
rs7675923	chr4:71480155	SLC4A4	A	G	0.1561	intron	-	-	ENSG00000080493
rs77924615	chr16:20381010	PDILT	A	G	0.2038	intron	-	-	ENSG00000169340
rs804281	chr8:11754356	GATA4	G	A	0.5666	intron	-	-	ENSG00000136574
rs8091117	chr18:31339831	DSG1	A	C	0.0905	missense	498	N/T	ENSG00000134760
rs8123293	chr20:54102016	RP13-379L11.3	A	G	0.8857	intergenic	-	-	-
rs9476310	chr6:60799829	RNU7-66P	C	T	0.5129	intergenic	-	-	-
rs9490317	chr6:121538353	RNU4-76P	C	T	0.4652	downstream	-	-	ENSG00000201379
rs9861009	chr3:141935843	RP11-271K21.12	C	T	0.7326	downstream	-	-	-
